# A Parkinson’s disease genetic risk score associates with blood DNAm on chromosome 17

**DOI:** 10.1101/2023.07.21.23293014

**Authors:** William Casazza, Samantha L. Schaffner, Fanny Artaud, Cloé Domenighetti, Laura Baglietto, Julia M. Schulze-Hentrich, Suzanne Lesage, Alexis Brice, Jean-Christophe Corvol, Sara Mostafavi, Michael S. Kobor, Alexis Elbaz, Jessica K. Dennis, DIG-PD Study Group

## Abstract

Although Parkinson’s disease (PD) coincides with altered immune functioning, there are few reproducible associations between blood DNA methylation (DNAm) and PD case-control status. Integrative analyses of genotype and blood DNAm can address this gap and can help us characterize the biological function of PD genetic risk loci. First, we tested for associations between a PD genetic risk score (GRS) and DNAm. Our GRS included 36 independent genome-wide significant variants from the largest GWAS of PD to date. Our discovery sample was TERRE, consisting of French agricultural workers (71 PD cases and 147 controls). The GRS associated with DNAm at 85 CpG sites, with 19 associations replicated in an independent sample (DIG-PD). The majority of CpG sites (73) are within a 1.5 Mb window on chromosome 17, and 36 CpG sites annotate to *MAPT* and *KANSL1*, neighboring genes that affect neurodegeneration. All associations were invariant to non-genetic factors, including exposure to commercial-grade pesticides, and omitting chromosome 17 variants from the GRS had little effect on association. Second, we compared our findings to the relationship between individual PD risk loci and blood DNAm using blood mQTL from a large independent meta-analysis (GoDMC). We found 79 CpG sites that colocalized with PD loci, and via summary Mendelian randomization analysis, we show 25/79 CpG sites where DNAm causally affects PD risk. The nine largest causal effects are within chromosome 17, including an effect within *MAPT*. Thus, all integrative analyses prioritized DNAm on chromosome 17, drawing from multiple independent data sets, meriting further study of this region.
