## Supplementary material for "A Parkinson’s disease genetic risk score associates with blood DNAm on chromosome 17": Table SI

### Sheet: ewas_hits
Table SI. CpG sites associated with GRS in EWAS for cross-sex, male, and female TERRE samples.
logFC is the log2-fold change in DNAm M-value observed
Probe	Chromosome	Position	logFC	Average M-Value	t	P Value	BH Adjusted P Value	TERRE Sample	Gene	Regulatory Feature
cg18228076	chr17	43983362	111.182	-0.332359	17.7371	2.46682e-43	1.98277e-37	Cross-sex	MAPT	Enhancer
cg05314706	chr17	43508250	-28.174	-1.34023	-16.3647	4.15292e-39	1.21716e-33	Cross-sex	ARHGAP27	Promoter
cg12609785	chr17	43660871	-103.026	-3.00746	-16.3521	4.54289e-39	1.21716e-33	Cross-sex	NA	Promoter
cg17117718	chr17	43663208	-76.5672	-3.72047	-16.1807	1.54573e-38	3.10606e-33	Cross-sex	NA	Promoter
cg00916973	chr17	43580461	40.221	1.13842	15.6894	5.21169e-37	8.37807e-32	Cross-sex	NA	Intergenic
cg19832721	chr17	44249866	-53.9151	0.37802	-15.4289	3.38178e-36	4.53033e-31	Cross-sex	KIAA1267	TSS1500
cg09860564	chr17	44213797	39.0145	2.54131	14.5202	2.34218e-33	2.68941e-28	Cross-sex	KANSL1	Gene body
cg23519755	chr17	44124560	32.1473	1.09064	14.242	1.73931e-32	1.74753e-27	Cross-sex	KANSL1	Gene body
cg15633388	chr17	44266530	88.663	2.32417	14.1624	3.08683e-32	2.7568e-27	Cross-sex	NA	Promoter
cg27060340	chr17	43502999	31.6697	-1.15432	13.349	1.08176e-29	8.69496e-25	Cross-sex	ARHGAP27	Promoter
cg09764761	chr17	44105544	21.8642	0.96739	12.8728	3.3106e-28	2.41908e-23	Cross-sex	MAPT	Promoter flanking region
cg18815117	chr17	43698604	21.5389	-0.344081	12.781	6.39753e-28	4.28516e-23	Cross-sex	MGC57346-CRHR1	Promoter
cg15072451	chr17	44001672	14.4226	0.0808752	12.719	9.97668e-28	6.16848e-23	Cross-sex	MAPT	Enhancer
cg20163478	chr17	43508418	-43.5602	-3.43035	-12.6616	1.50502e-27	8.64074e-23	Cross-sex	ARHGAP27	Promoter
cg04226788	chr17	44014390	25.6761	2.90011	12.5457	3.45057e-27	1.84899e-22	Cross-sex	MAPT	5'UTR
cg18878992	chr17	43974344	-79.4427	-5.22909	-12.4509	6.79384e-27	3.41296e-22	Cross-sex	MAPT	Promoter
cg09793084	chr17	43802971	86.7971	2.8813	12.2752	2.38283e-26	1.12663e-21	Cross-sex	MGC57346-CRHR1	5'UTR
cg05159804	chr17	44343776	27.2951	-1.86494	11.9139	3.11602e-25	1.39143e-20	Cross-sex	NA	Promoter
cg22433210	chr17	43662623	-12.048	-5.67372	-11.3769	1.38882e-23	5.87525e-19	Cross-sex	NA	Promoter
cg17911788	chr17	44343683	40.1187	-3.0391	11.0909	1.03297e-22	4.15139e-18	Cross-sex	NA	Promoter
cg01341218	chr17	43662625	-12.0709	-5.42835	-11.047	1.40411e-22	5.37425e-18	Cross-sex	NA	Promoter
cg07368061	chr17	44090862	20.1335	2.70911	10.9366	3.03558e-22	1.10906e-17	Cross-sex	MAPT	Promoter flanking region
cg16228356	chr17	43848958	19.9682	0.16749	10.7108	1.45987e-21	5.10179e-17	Cross-sex	NA	Promoter flanking region
cg06721910	chr17	44223602	14.4	-0.733143	10.4719	7.6157e-21	2.55055e-16	Cross-sex	KANSL1	Gene body
cg02478991	chr17	44180961	12.6222	3.94548	10.4621	8.14896e-21	2.61998e-16	Cross-sex	KANSL1	Gene body
cg10161440	chr17	44860024	-15.906	2.42454	-10.218	4.35495e-20	1.34631e-15	Cross-sex	WNT3	Enhancer
cg18753072	chr17	43719194	-16.4787	1.74443	-9.80563	7.18571e-19	2.13915e-14	Cross-sex	CRHR1-IT1	Gene body
cg25464663	chr17	44254545	8.49624	-0.492452	9.69621	1.50204e-18	4.31182e-14	Cross-sex	KANSL1	5'UTR
cg21327887	chr17	43971928	-12.9095	-5.25736	-9.50729	5.32723e-18	1.47652e-13	Cross-sex	MAPT	Promoter
cg02179849	chr17	44123621	20.2394	2.73339	9.47105	6.78441e-18	1.81772e-13	Cross-sex	KANSL1	Promoter flanking region
cg08113562	chr17	43508428	-26.6722	-3.82651	-9.42561	9.18297e-18	2.38099e-13	Cross-sex	SH3D20	Promoter
cg20059597	chr17	43726219	-16.8248	-0.411984	-9.31723	1.88603e-17	4.73734e-13	Cross-sex	MGC57346-CRHR1	Enhancer
cg06537391	chr17	43799898	-32.3965	0.172725	-8.91136	2.71275e-16	6.60741e-12	Cross-sex	MGC57346-CRHR1	CTCF binding site
cg20032355	chr17	44192908	34.4118	2.2632	8.40126	7.19822e-15	1.70169e-10	Cross-sex	KANSL1	Gene body
cg24477401	chr17	43484506	11.1741	-1.7691	8.33572	1.08992e-14	2.503e-10	Cross-sex	ARHGAP27	TSS1500
cg00112026	chr17	44033451	-13.9061	3.49666	-8.00608	8.57697e-14	1.91499e-09	Cross-sex	MAPT	5'UTR
cg13100502	chr17	44069870	-10.6828	1.97384	-7.99841	8.99451e-14	1.95394e-09	Cross-sex	MAPT	Gene body
cg13552710	chr2	30144547	-9.34916	-6.06193	-7.83139	2.51701e-13	5.32399e-09	Cross-sex	ALK	Promoter
cg03954353	chr17	43715162	-11.4997	2.26583	-7.53519	1.51842e-12	3.12941e-08	Cross-sex	C17orf69	CTCF binding site
cg16132033	chr17	44292685	12.7237	1.87633	7.24437	8.54969e-12	1.71801e-07	Cross-sex	KANSL1	CTCF binding site
cg10780632	chr17	43973522	-13.6706	-4.33752	-6.9845	3.87734e-11	7.60127e-07	Cross-sex	MAPT	Promoter
cg07105462	chr17	44112588	7.95139	3.62752	6.93311	5.20885e-11	9.96847e-07	Cross-sex	KANSL1	Promoter flanking region
cg01934064	chr17	44064242	-10.8464	3.46909	-6.71207	1.82731e-10	3.4157e-06	Cross-sex	MAPT	Gene body
cg03238273	chr17	43825672	-12.6657	1.16005	-6.60492	3.3282e-10	6.07984e-06	Cross-sex	MGC57346-CRHR1	5'UTR
cg00968183	chr17	66137457	-9.17529	0.555998	-6.56935	4.056e-10	7.24472e-06	Cross-sex	NA	Intergenic
cg25445714	chr16	67152775	7.54079	3.05358	6.56318	4.19723e-10	7.33399e-06	Cross-sex	C16orf70	Gene body
cg23659289	chr17	43472725	-7.53349	-0.444122	-6.4691	7.05679e-10	1.20683e-05	Cross-sex	ARHGAP27	Promoter
cg05301556	chr17	43971177	12.9121	2.5776	6.45836	7.48586e-10	1.25353e-05	Cross-sex	MAPT	Promoter
cg15739383	chr17	43993684	13.0686	1.43785	6.41137	9.68414e-10	1.58855e-05	Cross-sex	MAPT	5'UTR
cg03417975	chr17	44259482	-9.07101	2.89223	-6.39469	1.06081e-09	1.7053e-05	Cross-sex	NA	Intergenic
cg05727186	chr17	43697356	10.2406	-5.0767	6.35432	1.32172e-09	2.08308e-05	Cross-sex	MGC57346	Promoter
cg00891649	chr17	43972573	10.8795	-3.74082	6.28058	1.97069e-09	3.04614e-05	Cross-sex	MAPT	Promoter
cg13732302	chr17	44222207	9.42854	1.83403	6.26618	2.12989e-09	3.22158e-05	Cross-sex	KIAA1267	Gene body
cg20099416	chr17	43971919	-8.01637	-5.20567	-6.2632	2.16435e-09	3.22158e-05	Cross-sex	MAPT	Promoter
cg17473914	chr17	43971149	-11.8149	2.67761	-6.24272	2.41655e-09	3.53158e-05	Cross-sex	MAPT	Promoter
cg01630519	chr17	43992416	-13.1084	2.88718	-6.23713	2.49021e-09	3.57424e-05	Cross-sex	MAPT	5'UTR
cg16520312	chr17	43971471	11.514	-2.80967	6.17179	3.53351e-09	4.98272e-05	Cross-sex	MAPT	Promoter
cg05533539	chr17	44104521	5.08481	-0.735406	6.16489	3.666e-09	5.08042e-05	Cross-sex	MAPT	Promoter flanking region
cg12843022	chr11	45921959	-4.30854	-0.389814	-6.12457	4.54346e-09	6.18971e-05	Cross-sex	MAPK8IP1	Promoter
cg21599490	chr17	43998761	7.6693	1.66991	6.10032	5.1672e-09	6.92213e-05	Cross-sex	MAPT	5'UTR
cg21467936	chr17	44292791	11.4041	2.93348	6.09129	5.42029e-09	7.14214e-05	Cross-sex	KANSL1	CTCF binding site
cg15295732	chr17	43942128	22.4354	1.20419	5.99548	8.97641e-09	0.000116371	Cross-sex	LOC100128977	Gene body
cg13438899	chr17	44368573	8.92038	-0.155687	5.97928	9.77075e-09	0.000124659	Cross-sex	NA	Intergenic
cg15790431	chr17	44292828	11.6276	2.6027	5.8648	1.77115e-08	0.000222438	Cross-sex	KANSL1	5'UTR
cg10239039	chr17	44245651	9.66879	2.44006	5.86045	1.81137e-08	0.00022399	Cross-sex	KANSL1	Gene body
cg02182504	chr17	44292898	3.87491	-0.713728	5.68556	4.42579e-08	0.000534982	Cross-sex	KANSL1	5'UTR
cg18410271	chr17	43472435	-3.72062	-0.782267	-5.68407	4.45942e-08	0.000534982	Cross-sex	ARHGAP27	CTCF binding site
cg24891709	chr7	138794209	-11.7639	-4.7874	-5.61791	6.22249e-08	0.000735514	Cross-sex	ZC3HAV1	Promoter
cg23202277	chr17	43971911	-5.9351	-5.51031	-5.5718	7.83639e-08	0.000912856	Cross-sex	MAPT	Promoter
cg11450744	chr17	30347981	-6.87411	0.685682	-5.36755	2.14267e-07	0.00246033	Cross-sex	LRRC37B	TSS200
cg04491389	chr17	44214771	7.17346	3.43349	5.35522	2.27485e-07	0.00257532	Cross-sex	KIAA1267	Gene body
cg11556740	chr7	40586823	6.3941	0.613567	5.33468	2.51294e-07	0.00280533	Cross-sex	SUGCT	Gene body
cg21214508	chr17	44248233	10.8441	2.78126	5.3022	2.93988e-07	0.003237	Cross-sex	KIAA1267	1stExon
cg17309384	chr10	106936841	6.2209	3.55659	5.16905	5.55342e-07	0.00603204	Cross-sex	SORCS3	Gene body
cg08670715	chr17	44341754	-8.13852	1.84853	-5.11737	7.08654e-07	0.00752381	Cross-sex	NA	Intergenic
cg23452480	chr17	43921637	6.1489	2.59876	5.11655	7.11403e-07	0.00752381	Cross-sex	SPPL2C	TSS1500
cg03727500	chr2	232348334	-10.7251	-0.266184	-5.09096	8.02146e-07	0.00837333	Cross-sex	NA	Promoter
cg26688335	chr11	111235937	6.25502	3.31716	4.92845	1.70219e-06	0.0175408	Cross-sex	POU2AF1	Gene body
cg15926850	chr17	44061861	-9.753	3.36346	-4.88756	2.05127e-06	0.0208704	Cross-sex	MAPT	Gene body
cg08582629	chr18	21719467	-7.87175	-1.35375	-4.85199	2.41049e-06	0.0242187	Cross-sex	CABYR	Promoter
cg05186793	chr17	44235520	-11.0942	1.9319	-4.78426	3.26975e-06	0.0324463	Cross-sex	KIAA1267	Gene body
cg19982758	chr17	44215904	-10.766	2.68205	-4.77983	3.33524e-06	0.0326926	Cross-sex	KANSL1	Gene body
cg11559198	chr2	232348794	-15.3721	-0.145239	-4.74539	3.88947e-06	0.0376658	Cross-sex	NA	Promoter
cg12512584	chr17	43835094	6.78591	0.66026	4.74048	3.97536e-06	0.0380393	Cross-sex	MGC57346-CRHR1	5'UTR
cg08590638	chr17	43798045	-6.1599	0.022887	-4.70841	4.58338e-06	0.0433414	Cross-sex	MGC57346-CRHR1	5'UTR
cg18228076	chr17	43983362	113.079	-0.34774	12.5592	9.33259e-23	7.50132e-17	Male	MAPT	Enhancer
cg17117718	chr17	43663208	-77.8587	-3.78518	-12.4111	1.98809e-22	7.98989e-17	Male	NA	Promoter
cg05314706	chr17	43508250	-29.9278	-1.38287	-11.9806	1.80707e-21	4.84159e-16	Male	ARHGAP27	Promoter
cg19832721	chr17	44249866	-55.5008	0.335637	-11.7501	5.92262e-21	1.19012e-15	Male	KIAA1267	TSS1500
cg12609785	chr17	43660871	-98.9255	-3.00304	-11.1642	1.22709e-19	1.97262e-14	Male	NA	Promoter
cg00916973	chr17	43580461	40.2994	1.14479	11.0945	1.76252e-19	2.13227e-14	Male	NA	Intergenic
cg09860564	chr17	44213797	42.2285	2.62645	11.0844	1.85697e-19	2.13227e-14	Male	KANSL1	Gene body
cg27060340	chr17	43502999	33.9888	-1.1551	10.7617	9.93608e-19	9.98299e-14	Male	ARHGAP27	Promoter
cg15633388	chr17	44266530	85.5343	2.32801	9.98173	5.77885e-17	5.16101e-12	Male	NA	Promoter
cg09793084	chr17	43802971	91.9757	2.87543	9.9096	8.4151e-17	6.76386e-12	Male	MGC57346-CRHR1	5'UTR
cg15072451	chr17	44001672	15.8379	0.0854022	9.81148	1.40307e-16	1.02523e-11	Male	MAPT	Enhancer
cg18878992	chr17	43974344	-85.2585	-5.19446	-9.76197	1.81575e-16	1.21621e-11	Male	MAPT	Promoter
cg23519755	chr17	44124560	31.553	1.09497	9.62359	3.73216e-16	2.30756e-11	Male	KANSL1	Gene body
cg09764761	chr17	44105544	22.65	0.878953	9.43944	9.72718e-16	5.58463e-11	Male	MAPT	Promoter flanking region
cg04226788	chr17	44014390	25.6585	2.95111	9.16215	4.10539e-15	2.19988e-10	Male	MAPT	5'UTR
cg17911788	chr17	44343683	39.6944	-3.12971	9.05498	7.15438e-15	3.59408e-10	Male	NA	Promoter
cg01341218	chr17	43662625	-12.3443	-5.42712	-8.97967	1.05657e-14	4.99558e-10	Male	NA	Promoter
cg18815117	chr17	43698604	21.8162	-0.326682	8.96567	1.13597e-14	5.07258e-10	Male	MGC57346-CRHR1	Promoter
cg05159804	chr17	44343776	25.7319	-1.90535	8.51944	1.13419e-13	4.6227e-09	Male	NA	Promoter
cg20163478	chr17	43508418	-39.6213	-3.4933	-8.5167	1.15025e-13	4.6227e-09	Male	ARHGAP27	Promoter
cg02478991	chr17	44180961	13.3685	3.93357	8.1339	8.15179e-13	3.1201e-08	Male	KANSL1	Gene body
cg22433210	chr17	43662623	-12.4959	-5.6729	-8.06921	1.13296e-12	4.1393e-08	Male	NA	Promoter
cg18753072	chr17	43719194	-18.3352	1.68306	-7.64513	9.65762e-12	3.37503e-07	Male	CRHR1-IT1	Gene body
cg24477401	chr17	43484506	12.7096	-1.75748	7.51306	1.8712e-11	6.26677e-07	Male	ARHGAP27	TSS1500
cg07368061	chr17	44090862	19.5811	2.7447	7.49937	2.00359e-11	6.44176e-07	Male	MAPT	Promoter flanking region
cg06721910	chr17	44223602	14.9284	-0.708814	7.43665	2.73951e-11	8.46906e-07	Male	KANSL1	Gene body
cg10161440	chr17	44860024	-16.8818	2.44138	-7.40957	3.13496e-11	9.33262e-07	Male	WNT3	Enhancer
cg20059597	chr17	43726219	-18.639	-0.467907	-7.19158	9.23207e-11	2.65019e-06	Male	MGC57346-CRHR1	Enhancer
cg02179849	chr17	44123621	20.6521	2.72359	7.13454	1.22273e-10	3.38898e-06	Male	KANSL1	Promoter flanking region
cg16228356	chr17	43848958	20.6375	0.111432	7.10898	1.38649e-10	3.71475e-06	Male	NA	Promoter flanking region
cg07105462	chr17	44112588	10.3997	3.59976	7.0288	2.05452e-10	5.32702e-06	Male	KANSL1	Promoter flanking region
cg00112026	chr17	44033451	-17.4353	3.49487	-6.77971	6.90469e-10	1.73432e-05	Male	MAPT	5'UTR
cg25464663	chr17	44254545	8.18445	-0.506163	6.58507	1.76091e-09	4.28903e-05	Male	KANSL1	5'UTR
cg21327887	chr17	43971928	-12.7302	-5.21626	-6.5217	2.38306e-09	5.50851e-05	Male	MAPT	Promoter
cg03238273	chr17	43825672	-16.6347	1.13547	-6.52033	2.39865e-09	5.50851e-05	Male	MGC57346-CRHR1	5'UTR
cg06537391	chr17	43799898	-32.9643	0.166532	-6.48503	2.8376e-09	6.33556e-05	Male	MGC57346-CRHR1	CTCF binding site
cg08113562	chr17	43508428	-24.3078	-3.81321	-6.39991	4.24903e-09	9.23048e-05	Male	SH3D20	Promoter
cg03954353	chr17	43715162	-13.3328	2.24962	-6.22549	9.65196e-09	0.000204158	Male	C17orf69	CTCF binding site
cg16132033	chr17	44292685	14.2641	1.90776	6.01287	2.58996e-08	0.000533782	Male	KANSL1	CTCF binding site
cg13552710	chr2	30144547	-10.1525	-6.03852	-5.88365	4.68364e-08	0.000941151	Male	ALK	Promoter
cg13732302	chr17	44222207	12.0022	1.8594	5.81566	6.38171e-08	0.00125109	Male	KIAA1267	Gene body
cg00891649	chr17	43972573	13.3951	-3.70775	5.79551	6.99216e-08	0.00133813	Male	MAPT	Promoter
cg25445714	chr16	67152775	9.50768	3.07703	5.67866	1.18411e-07	0.00221339	Male	C16orf70	Gene body
cg03417975	chr17	44259482	-10.9681	2.86366	-5.65814	1.29817e-07	0.00237146	Male	NA	Intergenic
cg21467936	chr17	44292791	13.4862	2.93033	5.54264	2.17202e-07	0.00387961	Male	KANSL1	CTCF binding site
cg13100502	chr17	44069870	-10.3742	1.94946	-5.53037	2.29336e-07	0.00400729	Male	MAPT	Gene body
cg11450744	chr17	30347981	-9.04922	0.688915	-5.4166	3.78559e-07	0.00647399	Male	LRRC37B	TSS200
cg01630519	chr17	43992416	-14.5021	2.89995	-5.40862	3.92042e-07	0.00656489	Male	MAPT	5'UTR
cg18410271	chr17	43472435	-4.8903	-0.829825	-5.29121	6.53663e-07	0.0107224	Male	ARHGAP27	CTCF binding site
cg24891709	chr7	138794209	-14.9264	-4.74343	-5.25026	7.80169e-07	0.0125416	Male	ZC3HAV1	Promoter
cg23202277	chr17	43971911	-7.77158	-5.47385	-5.13627	1.2718e-06	0.0200439	Male	MAPT	Promoter
cg20032355	chr17	44192908	30.0406	2.2715	5.13132	1.29893e-06	0.0200779	Male	KANSL1	Gene body
cg06846282	chr17	28958954	-7.0125	3.23306	-5.10163	1.47372e-06	0.0223498	Male	LRRC37BP1	ExonBnd
cg01622142	chr15	67145143	10.3188	3.57954	5.07755	1.63218e-06	0.0242946	Male	NA	Intergenic
cg03254137	chr17	17661258	10.1601	-1.61079	4.99977	2.26574e-06	0.0331119	Male	RAI1	5'UTR
cg02182504	chr17	44292898	4.24865	-0.746701	4.94901	2.80234e-06	0.0402225	Male	KANSL1	5'UTR
cg05186793	chr17	44235520	-15.5096	1.9084	-4.93511	2.96968e-06	0.0418765	Male	KIAA1267	Gene body
cg15498209	chr3	32908010	7.95643	2.74313	4.90861	3.316e-06	0.0459539	Male	TRIM71	Gene body
cg15233131	chr19	817832	7.33429	1.12148	4.8855	3.64997e-06	0.0497248	Male	LPPR3	Gene body
cg12609785	chr17	43660871	-107.373	-3.01271	-11.9616	3.95987e-20	3.18285e-14	Female	NA	Promoter
cg18228076	chr17	43983362	101.606	-0.314055	11.3868	5.58949e-19	2.24635e-13	Female	MAPT	Enhancer
cg05314706	chr17	43508250	-25.5795	-1.28949	-10.5462	2.81848e-17	7.55143e-12	Female	ARHGAP27	Promoter
cg23519755	chr17	44124560	32.455	1.08549	10.2024	1.41916e-16	2.85173e-11	Female	KANSL1	Gene body
cg17117718	chr17	43663208	-74.7856	-3.64345	-9.94819	4.70629e-16	7.56561e-11	Female	NA	Promoter
cg00916973	chr17	43580461	37.5694	1.13085	9.83823	7.91173e-16	1.05988e-10	Female	NA	Intergenic
cg19832721	chr17	44249866	-52.4971	0.428456	-9.71982	1.38475e-15	1.59004e-10	Female	KIAA1267	TSS1500
cg18815117	chr17	43698604	21.288	-0.364787	9.26351	1.20081e-14	1.20647e-09	Female	MGC57346-CRHR1	Promoter
cg20163478	chr17	43508418	-47.8319	-3.35543	-9.19241	1.6817e-14	1.5019e-09	Female	ARHGAP27	Promoter
cg15633388	chr17	44266530	84.3409	2.3196	8.854	8.35218e-14	6.71329e-09	Female	NA	Promoter
cg09860564	chr17	44213797	35.2436	2.43998	8.63321	2.37423e-13	1.73487e-08	Female	KANSL1	Gene body
cg09764761	chr17	44105544	20.7526	1.07263	8.55819	3.38506e-13	2.26736e-08	Female	MAPT	Promoter flanking region
cg04226788	chr17	44014390	24.9348	2.83942	8.36446	8.45082e-13	5.22506e-08	Female	MAPT	5'UTR
cg05159804	chr17	44343776	29.7571	-1.81686	8.32987	9.94834e-13	5.71161e-08	Female	NA	Promoter
cg15072451	chr17	44001672	12.4457	0.0754882	8.16222	2.19185e-12	1.1745e-07	Female	MAPT	Enhancer
cg07368061	chr17	44090862	20.4401	2.66676	7.85678	9.19908e-12	4.62125e-07	Female	MAPT	Promoter flanking region
cg16228356	chr17	43848958	17.4294	0.234199	7.72785	1.68149e-11	7.95026e-07	Female	NA	Promoter flanking region
cg27060340	chr17	43502999	27.0276	-1.15339	7.60995	2.91498e-11	1.30167e-06	Female	ARHGAP27	Promoter
cg21327887	chr17	43971928	-12.5503	-5.30627	-7.43863	6.46645e-11	2.73557e-06	Female	MAPT	Promoter
cg06721910	chr17	44223602	14.3888	-0.762096	7.25565	1.50847e-10	6.06239e-06	Female	KANSL1	Gene body
cg22433210	chr17	43662623	-10.7859	-5.67469	-7.20296	1.92353e-10	7.36232e-06	Female	NA	Promoter
cg10161440	chr17	44860024	-15.3067	2.40451	-6.96786	5.66205e-10	2.06865e-05	Female	WNT3	Enhancer
cg08113562	chr17	43508428	-28.9672	-3.84233	-6.85076	9.6622e-10	3.37663e-05	Female	SH3D20	Promoter
cg18878992	chr17	43974344	-64.9442	-5.27031	-6.63267	2.597e-09	8.69755e-05	Female	MAPT	Promoter
cg17911788	chr17	44343683	39.4202	-2.93127	6.58317	3.24631e-09	0.000104372	Female	NA	Promoter
cg20032355	chr17	44192908	35.9527	2.25334	6.43631	6.27496e-09	0.000193987	Female	KANSL1	Gene body
cg01341218	chr17	43662625	-11.7049	-5.42981	-6.36711	8.54584e-09	0.000248982	Female	NA	Promoter
cg09793084	chr17	43802971	73.35	2.88828	6.36379	8.67341e-09	0.000248982	Female	MGC57346-CRHR1	5'UTR
cg10780632	chr17	43973522	-17.3341	-4.41167	-6.35341	9.08389e-09	0.000251773	Female	MAPT	Promoter
cg02478991	chr17	44180961	11.1311	3.95967	6.29312	1.18763e-08	0.000318197	Female	KANSL1	Gene body
cg25464663	chr17	44254545	8.30294	-0.476135	6.27514	1.28628e-08	0.000333509	Female	KANSL1	5'UTR
cg05301556	chr17	43971177	16.7996	2.69821	6.18328	1.93112e-08	0.00048506	Female	MAPT	Promoter
cg02179849	chr17	44123621	19.4733	2.74505	5.91609	6.221e-08	0.00151524	Female	KANSL1	Promoter flanking region
cg20059597	chr17	43726219	-15.3205	-0.345435	-5.88339	7.16887e-08	0.00169476	Female	MGC57346-CRHR1	Enhancer
cg18753072	chr17	43719194	-14.3067	1.81747	-5.79576	1.04681e-07	0.002404	Female	CRHR1-IT1	Gene body
cg06537391	chr17	43799898	-29.4153	0.180095	-5.45615	4.44143e-07	0.00991645	Female	MGC57346-CRHR1	CTCF binding site
cg13100502	chr17	44069870	-11.1838	2.00285	-5.37707	6.18486e-07	0.0134358	Female	MAPT	Gene body
cg07747785	chr14	59788367	-12.6176	0.335344	-5.32027	7.83523e-07	0.0165731	Female	DAAM1	Gene body
cg26278454	chr20	982623	-14.5964	-1.72945	-5.20456	1.26406e-06	0.0260518	Female	RSPO4	Promoter
cg20099416	chr17	43971919	-7.73038	-5.26632	-5.14707	1.60015e-06	0.032154	Female	MAPT	Promoter
cg05386903	chr16	30906810	9.64623	3.69153	5.1227	1.76774e-06	0.0346554	Female	BCL7C	Promoter
