## Supplementary material for "A Parkinson’s disease genetic risk score associates with blood DNAm on chromosome 17": Table SII

### Sheet: coloc_mQTL_summary
Table SII.CpG sites with mQTL colocalized with Parkinson's GWAS loci.
Probe	GWAS SNP	Probe Target Gene	Probe Regulatory Feature	Chromosome	Probe Position	Number of SNPs Used in Colocalization Test	PP.H0.abf	PP.H1.abf	PP.H2.abf	PP.H3.abf	PP.H4.abf
cg00221525	rs12934900	ZNF668	Promoter	chr16	31085579	122	3.10791e-305	8.40351e-05	3.64718e-302	0.0977142	0.902202
cg00582308	rs12934900	HSD3B7	3'UTR	chr16	30999253	47	4.05879e-13	1.24315e-05	2.66934e-10	0.00718299	0.992805
cg00915858	rs12934900	PRSS36	Promoter	chr16	31154636	11	1.47513e-41	0.00712684	1.30515e-41	0.00531809	0.987555
cg01293207	rs858295	NA	Intergenic	chr7	23218577	316	6.94289e-306	1.98079e-05	1.73229e-302	0.0484701	0.95151
cg01305745	rs12934900	VKORC1	Promoter	chr16	31106788	3	2.37078e-17	0.00305778	2.88007e-17	0.00272043	0.994222
cg01513516	rs6741007	TMEM163	Gene body	chr2	135473735	97	3.98257e-85	8.56334e-06	4.73766e-83	1.87223e-05	0.999973
cg01753648	rs12934900	NA	Intergenic	chr16	30688113	18	8.47861e-23	0.00110556	4.84983e-21	0.0623023	0.936592
cg02368606	rs12934900	BCKDK	Promoter	chr16	31119484	11	1.30564e-15	1.1064e-05	4.74588e-13	0.00302473	0.996964
cg02998028	rs6741007	ACMSD	Gene body	chr2	135621153	1329	1.20891e-308	4.34668e-08	1.32951e-303	0.0290117	0.970988
cg03216596	rs58879558	NSF	Promoter flanking region	chr17	44812378	23	1.11254e-308	1.46319e-15	3.39973e-303	0.0225776	0.977422
cg03331300	rs4613239	STK39	Promoter	chr2	169102866	36	1.64919e-307	2.35352e-08	4.84799e-301	0.0682529	0.931747
cg03392386	rs329647	IGSF9B	CTCF binding site	chr11	133800800	425	2.09175e-307	6.30219e-06	1.46801e-303	0.0432725	0.956721
cg04194664	rs58879558	C17orf69	Gene body	chr17	43716617	49	1.97967e-29	1.90531e-17	1.7629e-14	0.0159829	0.984017
cg04389704	rs12934900	FBXL19	Promoter	chr16	30953496	43	5.09317e-308	5.54327e-07	3.52448e-303	0.0373969	0.962603
cg04393883	rs12934900	HSD3B7	3'UTR	chr16	30999390	12	1.2228e-303	0.0016033	9.5647e-303	0.0115542	0.986843
cg05099952	rs12934900	CD2BP2	TSS1500	chr16	30367546	14	1.76883e-09	1.74483e-06	1.11316e-05	0.00999061	0.989997
cg06067394	rs329647	IGSF9B	Gene body	chr11	133789110	452	1.15586e-307	6.24061e-06	1.58696e-303	0.0847665	0.915227
cg06403422	rs12934900	SETD1A	Gene body	chr16	30970886	99	1.30223e-45	1.29672e-06	9.16216e-41	0.0903238	0.909675
cg06471905	rs62055708	ADAM11	TSS1500	chr17	42835688	359	6.84475e-307	2.74033e-06	9.37588e-303	0.0365733	0.963424
cg06610125	rs329647	IGSF9B	Gene body	chr11	133823700	50	8.33218e-31	0.000261073	8.07052e-29	0.0243121	0.975427
cg06861562	rs75646569	C5orf43	Promoter	chr5	60458483	5	1.81861e-14	0.000245944	2.70091e-13	0.00265555	0.997099
cg07139165	rs329647	IGSF9B	Gene body	chr11	133823125	51	1.03557e-303	0.000748355	8.03372e-302	0.0571135	0.942138
cg07794237	rs12934900	ZNF668	Promoter	chr16	31085635	188	5.26688e-307	1.24394e-06	3.27416e-302	0.076406	0.923593
cg07857142	rs4613239	STK39	Promoter	chr2	169103971	276	9.40057e-248	1.46987e-09	2.76347e-241	0.00332428	0.996676
cg08765940	rs329647	IGSF9B	Gene body	chr11	133789708	442	2.23797e-307	1.19149e-05	1.57063e-303	0.0827029	0.917285
cg09131151	rs329647	NA	Intergenic	chr11	133782453	15	1.79632e-16	0.000708344	6.02962e-15	0.0228002	0.976491
cg09172973	rs12934900	ZNF646	Promoter flanking region	chr16	31091608	42	1.7876e-13	0.0010238	1.23971e-11	0.0700724	0.928904
cg09685934	rs329647	IGSF9B	Promoter	chr11	133827520	116	2.55965e-304	0.00117249	2.03635e-302	0.0923721	0.906455
cg09843573	rs329647	IGSF9B	CTCF binding site	chr11	133797846	26	1.73561e-303	0.00125238	5.82642e-302	0.0410846	0.957663
cg09905605	rs12934900	NA	Intergenic	chr16	31053323	52	2.1782e-12	0.000899625	5.38058e-11	0.0212447	0.977856
cg10146216	rs7695720	FAM47E	Gene body	chr4	77176869	6	1.75143e-302	0.0213476	9.3248e-303	0.0103975	0.968255
cg10236224	rs12934900	NA	Intergenic	chr16	30689953	21	4.74081e-304	0.000222	5.19614e-302	0.0233557	0.976422
cg10238917	rs12934900	FBXL19	Gene body	chr16	30942621	276	1.10735e-78	3.39744e-07	8.15828e-74	0.0240543	0.975945
cg10421029	rs12934900	FBXL19	Promoter	chr16	30936028	491	2.14824e-308	1.0553e-06	1.52962e-303	0.0770045	0.922994
cg10673740	rs144814361	BAG3	Promoter	chr10	121411826	328	4.10511e-142	8.04521e-08	7.80072e-138	0.000529319	0.999471
cg10917602	rs12934900	HSD3B7	Promoter	chr16	30996630	393	1.68735e-308	5.07896e-07	1.97004e-303	0.0861203	0.913879
cg10976172	rs12934900	ZNF785	TSS1500	chr16	30597528	52	4.7476e-304	0.00350007	5.63268e-303	0.0405698	0.95593
cg11193431	rs75646569	ERCC8	Promoter	chr5	60240670	1	7.6017e-20	0.00364582	2.07745e-20	0	0.996354
cg11491247	rs35749011	EFNA4	CTCF binding site	chr1	155035530	145	1.74058e-304	0.00101767	8.37684e-303	0.0480259	0.950956
cg11886405	rs329647	NA	Intergenic	chr11	133699751	92	9.82794e-307	2.64821e-05	1.44709e-303	0.0380309	0.961943
cg12362517	rs329647	IGSF9B	CTCF binding site	chr11	133800685	290	2.14072e-307	4.04502e-06	1.50237e-303	0.0274156	0.97258
cg12407526	rs75646569	ELOVL7	Gene body	chr5	60059120	733	1.1597e-308	7.3827e-09	1.22789e-302	0.0951909	0.904809
cg13069100	rs35749011	ADAM15	CTCF binding site	chr1	155035008	169	1.87356e-304	0.00126383	8.20439e-303	0.0543992	0.944337
cg13702536	rs10847864	GPR81	Promoter	chr12	123215553	33	2.93778e-38	0.000998675	3.04729e-38	3.69377e-05	0.998964
cg14300559	rs329647	LOC283174	TSS1500	chr11	133772963	4	0.00123057	0.0726518	3.54039e-05	0.0011653	0.924917
cg14334911	rs58879558	NA	Promoter	chr17	44271018	23	1.11254e-308	2.89708e-15	1.98112e-301	0.0650951	0.934905
cg14431592	rs58879558	STH	TSS200	chr17	44076415	1	8.18896e-24	1.19355e-13	6.86101e-14	0	1
cg15225594	rs75646569	NA	Enhancer	chr5	60148273	110	3.58184e-08	0.000718568	4.04731e-06	0.0802756	0.919002
cg15337006	rs12934900	ITGAM	TSS1500	chr16	31271009	188	1.61314e-304	0.000889857	1.54025e-302	0.08405	0.91506
cg15440120	rs858295	NA	Intergenic	chr7	23250060	307	8.7106e-306	1.22355e-05	1.5493e-302	0.0207832	0.979205
cg15679139	rs58879558	LOC100128977	Gene body	chr17	43921485	2	2.09659e-19	3.48685e-13	1.26745e-09	0.00110901	0.998891
cg15682851	rs58879558	STH	TSS200	chr17	44076429	14	1.11254e-308	8.37889e-17	3.993e-302	0.0112297	0.98877
cg16336802	rs12934900	NA	Intergenic	chr16	30787463	3	1.18851e-303	0.000597937	6.76185e-303	0.00240489	0.996997
cg16819299	rs329647	IGSF9B	3'UTR	chr11	133786376	54	8.18743e-42	3.88598e-07	4.31001e-38	0.00104669	0.998953
cg16905506	rs35749011	EFNA4	CTCF binding site	chr1	155035748	147	1.91727e-304	0.00134539	9.22716e-303	0.0638139	0.934841
cg17129435	rs35749011	KRTCAP2	Gene body	chr1	155142364	120	4.1691e-26	0.0463167	1.7118e-26	0.0180817	0.935602
cg17319374	rs6741007	TMEM163	Promoter	chr2	135476880	437	1.37953e-308	7.95966e-08	3.63307e-303	0.0532084	0.946792
cg18057887	rs329647	IGSF9B	CTCF binding site	chr11	133800913	358	3.12428e-307	4.25002e-06	2.2228e-303	0.0292665	0.970729
cg18090064	rs58879558	C17orf69	Gene body	chr17	43716542	3	4.17268e-27	7.53482e-17	1.13118e-12	0.0194457	0.980554
cg18832152	rs35749011	ADAM15	CTCF binding site	chr1	155035183	134	5.32548e-255	0.000470594	2.33187e-253	0.0196261	0.979903
cg18881978	rs329647	LOC283174	Gene body	chr11	133770813	9	3.08793e-10	0.000868771	1.8111e-09	0.00410039	0.995031
cg19276540	rs58879558	MAPT	Gene body	chr17	44060353	44	2.13422e-25	1.78224e-15	5.28571e-12	0.0431831	0.956817
cg19961173	rs329647	IGSF9B	3'UTR	chr11	133788902	378	1.00559e-307	6.61754e-06	1.38064e-303	0.0899467	0.910047
cg20459655	rs6741007	CCNT2	Promoter	chr2	135675569	109	5.09647e-303	0.00373417	9.88774e-302	0.0715225	0.924743
cg20527168	rs12934900	NA	Promoter	chr16	31117285	48	6.43145e-14	0.000239079	2.37722e-11	0.0874571	0.912304
cg20788021	rs4488803	NA	CTCF binding site	chr3	58164168	994	2.71783e-305	0.00139221	1.423e-303	0.0719666	0.926641
cg21038964	rs35749011	DPM3	Promoter	chr1	155113214	94	7.97993e-303	0.0230614	5.24534e-303	0.0141959	0.962743
cg21211321	rs329647	IGSF9B	Gene body	chr11	133816242	44	4.96895e-305	0.000119751	6.00908e-303	0.0134954	0.986385
cg22074950	rs7695720	FAM47E	Promoter	chr4	77173119	158	1.11714e-305	0.000146198	3.5472e-303	0.0454672	0.954387
cg22209601	rs58879558	NA	Intergenic	chr17	43471099	14	5.14164e-17	0.089189	4.4827e-18	0.00687194	0.903939
cg22377963	rs12934900	BCL7C	Promoter	chr16	30905861	149	1.34783e-304	6.20754e-05	1.11734e-301	0.0505106	0.949427
cg22531371	rs35749011	MUC1	Promoter	chr1	155162756	69	2.84989e-304	0.000173261	5.63651e-303	0.00242936	0.997397
cg24176760	rs7695720	ART3	Promoter flanking region	chr4	76958061	1041	4.16249e-305	0.000403757	5.15791e-303	0.0490806	0.950516
cg25520040	rs329647	LOC283174	TSS1500	chr11	133772615	41	2.82914e-305	2.09159e-05	1.14509e-301	0.0837405	0.916239
cg25975256	rs58879558	NA	CTCF binding site	chr17	43296395	62	1.11255e-308	8.42722e-13	2.3819e-302	0.0682708	0.931729
cg27355006	rs12934900	CTF1	CTCF binding site	chr16	30913234	453	2.19123e-308	7.08505e-07	1.59307e-303	0.0513694	0.94863
cg27509693	rs329647	IGSF9B	Gene body	chr11	133789946	388	2.66793e-307	1.42113e-05	1.87238e-303	0.0988352	0.901151
cg27576241	rs35749011	ADAM15	CTCF binding site	chr1	155034570	131	2.22581e-149	0.00300468	4.51385e-148	0.0599967	0.936999
ch.17.1212751R	rs58879558	KIAA1267	Gene body	chr17	44111654	2	5.59415e-21	2.17296e-16	6.0103e-08	0.00133594	0.998664
