## Supplementary material for "A Parkinson’s disease genetic risk score associates with blood DNAm on chromosome 17": TableSIII

### Sheet: godmc_all_smr_result
Table SIII. CpG sites where DNAm shows evidence of mediating the effect of genotype on Parkinson's risk
Results are from a summary Mendelian randomization (SMR) analysis using GWAS summary statistics and mQTL from GoDMC.
Probe	Probe Chromosome	Probe Position	Top SNP	Top SNP Chromosome	Top SNP Position	A1	A2	Frequency	GWAS Effect Estimate	Standard Error of GWAS Effect Estimate	GWAS p Value	mQTL Effect Estimate	Standard Error of mQTL Effect Estimate	p_mQTL	SMR Effect Estimate	Standard Error of SMR Effect Estimate	SMR p Value	Number of SNPs Used in Colocalization Test	PP.H4.abf	Colocalized	Probe Target Gene	Probe Regulatory Feature
cg07857142	2	169103971	rs1474055	2	169110394	T	C	0.119284	0.1763	0.0248	1.144e-12	0.432391	0.0128861	7.64923e-247	0.407733	0.0586285	3.53787e-12	276	0.996676	TRUE	STK39	Promoter
cg02998028	2	135621153	rs6430538	2	135539967	T	C	0.497018	-0.1225	0.0175	2.571e-12	0.371619	0.0087137	2.22507e-308	-0.329639	0.0477214	4.93021e-12	1329	0.970988	TRUE	ACMSD	Gene body
cg14334911	17	44271018	rs1378358	17	44787312	T	C	0.224652	-0.2241	0.0253	8.644e-19	-0.113815	0.0107836	4.84598e-26	1.96899	0.2902	1.16147e-11	23	0.934905	TRUE	NA	Promoter
cg03331300	2	169102866	rs12987123	2	169120541	T	A	0.120278	0.1777	0.0248	7.228e-13	-0.270165	0.0131248	3.79001e-94	-0.657746	0.0971982	1.31427e-11	36	0.931747	TRUE	STK39	Promoter
cg04194664	17	43716617	rs12373123	17	43924073	C	T	0.239563	-0.2502	0.027	1.641e-20	-0.103247	0.0117586	1.627e-18	2.42331	0.380205	1.84512e-10	49	0.984017	TRUE	C17orf69	Gene body
cg10673740	10	121411826	rs144814361	10	121410917	T	C	0.0129225	0.4411	0.068	9.065e-11	1.12564	0.0436356	9.73006e-147	0.391865	0.0622906	3.15592e-10	328	0.999471	TRUE	BAG3	Promoter
cg27355006	16	30913234	rs9319588	16	30930983	C	T	0.358847	-0.1169	0.0184	2.177e-10	0.36022	0.0086354	2.22507e-308	-0.324524	0.051669	3.36767e-10	453	0.94863	TRUE	CTF1	CTCF binding site
cg10238917	16	30942621	rs8052245	16	30916430	C	G	0.359841	-0.1196	0.0185	9.747e-11	0.168442	0.00899286	2.783e-78	-0.710035	0.116188	9.89441e-10	276	0.975945	TRUE	FBXL19	Gene body
cg18090064	17	43716542	rs78929339	17	44189910	G	A	0.239563	-0.2558	0.0271	3.307e-21	-0.0961709	0.0120503	1.454e-15	2.65985	0.436442	1.0986e-09	3	0.980554	TRUE	C17orf69	Gene body
cg10917602	16	30996630	rs11150601	16	30977799	G	A	0.364811	-0.112	0.0183	9.018e-10	-0.343767	0.0085435	2.22507e-308	0.325802	0.053846	1.44283e-09	393	0.913879	TRUE	HSD3B7	Promoter
cg14431592	17	44076415	rs62054807	17	43915497	T	C	0.32008	-0.1891	0.0225	4.674e-17	0.0919502	0.010899	3.26699e-17	-2.05655	0.345396	2.61385e-09	1	1	TRUE	STH	TSS200
cg10421029	16	30936028	rs35675346	16	30936081	A	G	0.250497	-0.1237	0.0207	2.409e-09	-0.518848	0.009549	2.22507e-308	0.238413	0.0401367	2.84972e-09	491	0.922994	TRUE	FBXL19	Promoter
cg19276540	17	44060353	rs199530	17	44836653	G	A	0.260437	-0.194	0.0228	1.852e-17	0.084887	0.0102665	1.358e-16	-2.28539	0.385408	3.03323e-09	44	0.956817	TRUE	MAPT	Gene body
cg16819299	11	133786376	rs329647	11	133764666	G	C	0.296223	0.1133	0.0178	1.944e-10	-0.128609	0.00946915	5.12598e-42	-0.880963	0.152849	8.23284e-09	54	0.998953	TRUE	IGSF9B	3'UTR
cg06403422	16	30970886	rs11076	16	30995528	A	G	0.365805	-0.1197	0.0192	4.92e-10	0.129977	0.00913923	6.70793e-46	-0.920935	0.161289	1.13076e-08	99	0.909675	TRUE	SETD1A	Gene body
cg12407526	5	60059120	rs2169255	5	60062624	A	C	0.110338	0.1613	0.0285	1.529e-08	-0.982481	0.0155862	2.22507e-308	-0.164176	0.0291249	1.73065e-08	733	0.904809	TRUE	ELOVL7	Gene body
cg01513516	2	135473735	rs57891859	2	135464616	G	A	0.313121	-0.1112	0.019	4.928e-09	-0.194333	0.00983079	5.64205e-87	0.572215	0.101966	2.00188e-08	97	0.999973	TRUE	TMEM163	Gene body
cg15679139	17	43921485	rs1358071	17	43803189	C	A	0.290258	-0.1976	0.0239	1.481e-16	-0.0823247	0.0113638	4.342e-13	2.40025	0.440519	5.0742e-08	2	0.998891	TRUE	LOC100128977	Gene body
cg03216596	17	44812378	rs169201	17	44790203	G	A	0.224652	-0.2258	0.0253	3.953e-19	-0.072002	0.0105351	8.2299e-12	3.13602	0.577939	5.75595e-08	23	0.977422	TRUE	NSF	Promoter flanking region
ch.17.1212751R	17	44111654	rs4327090	17	43902541	G	A	0.203777	-0.2666	0.0293	8.892e-20	0.0924466	0.0137644	1.863e-11	-2.88383	0.533677	6.52837e-08	2	0.998664	TRUE	KIAA1267	Gene body
cg04389704	16	30953496	rs8050588	16	30937799	A	G	0.357853	-0.1177	0.0184	1.621e-10	-0.0874699	0.0089354	1.25356e-22	1.34561	0.251288	8.56314e-08	43	0.962603	TRUE	FBXL19	Promoter
cg15682851	17	44076429	rs4609898	17	43794182	A	G	0.239563	-0.1929	0.0239	7.872e-16	-0.0857078	0.0123269	3.57801e-12	2.25067	0.42725	1.38062e-07	14	0.98877	TRUE	STH	TSS200
cg03392386	11	133800800	rs11223627	11	133800769	A	G	0.374751	0.0911	0.0173	1.421e-07	-0.790318	0.0076896	2.22507e-308	-0.11527	0.0219186	1.44843e-07	425	0.956721	TRUE	IGSF9B	CTCF binding site
cg12362517	11	133800685	rs11223627	11	133800769	A	G	0.374751	0.0911	0.0173	1.421e-07	-0.610728	0.0083006	2.22507e-308	-0.149166	0.0283993	1.5008e-07	290	0.97258	TRUE	IGSF9B	CTCF binding site
cg18057887	11	133800913	rs11223627	11	133800769	A	G	0.374751	0.0911	0.0173	1.421e-07	-0.573123	0.0084162	2.22507e-308	-0.158954	0.0302756	1.51916e-07	358	0.970729	TRUE	IGSF9B	CTCF binding site
cg15133208	4	90757351	rs983361	4	90761944	T	G	0.2167	-0.2222	0.0207	6.109e-27	0.921514	0.0093018	2.22507e-308	-0.241125	0.0225945	1.37873e-26	1248	0.606942	FALSE	SNCA	Promoter
cg26578617	4	90757533	rs983361	4	90761944	T	G	0.2167	-0.2222	0.0207	6.109e-27	0.596664	0.0103056	2.22507e-308	-0.372404	0.0352841	4.84565e-26	1099	0.786262	FALSE	SNCA	Promoter
cg14346243	4	90757452	rs1442144	4	90736113	T	C	0.204771	-0.2166	0.022	7.873e-23	0.689817	0.0098004	2.22507e-308	-0.313997	0.032203	1.83509e-22	1140	0.700609	FALSE	SNCA	Promoter
cg06632027	4	90757378	rs1442144	4	90736113	T	C	0.204771	-0.2166	0.022	7.873e-23	0.596904	0.0098086	2.22507e-308	-0.362872	0.0373361	2.50028e-22	1554	1.32409e-12	FALSE	SNCA	Promoter
cg12609785	17	43660871	rs56380663	17	43804619	T	C	0.239563	-0.2526	0.0269	6.192e-21	1.0802	0.0091071	2.22507e-308	-0.233845	0.0249807	7.89527e-21	3163	0.284787	FALSE	NA	Promoter
cg01882395	17	43717810	rs56280222	17	43803788	C	T	0.239563	-0.2525	0.0269	6.397e-21	0.584829	0.0108355	2.22507e-308	-0.43175	0.0466867	2.29144e-20	2720	0.308774	FALSE	C17orf69	Promoter Flanking Region
cg21327887	17	43971928	rs74457229	17	43972581	T	C	0.239563	-0.2501	0.0269	1.539e-20	0.90269	0.0101074	2.22507e-308	-0.277061	0.0299609	2.29968e-20	3167	0.290356	FALSE	MAPT	Promoter
cg20099416	17	43971919	rs74457229	17	43972581	T	C	0.239563	-0.2501	0.0269	1.539e-20	0.758505	0.0102571	2.22507e-308	-0.329728	0.0357437	2.84158e-20	3094	0.295709	FALSE	MAPT	Promoter
cg23202277	17	43971911	rs62056779	17	43971937	A	C	0.239563	-0.25	0.0269	1.661e-20	0.731031	0.010367	2.22507e-308	-0.341983	0.0371156	3.14195e-20	2935	0.294785	FALSE	MAPT	Promoter
cg16520312	17	43971471	rs1864325	17	43977827	T	C	0.239563	-0.2505	0.0269	1.367e-20	-0.673965	0.0110527	2.22507e-308	0.371681	0.0403758	3.39962e-20	2826	0.299472	FALSE	MAPT	Promoter
cg11489262	17	43973426	rs76669427	17	43836051	A	T	0.239563	-0.2535	0.0269	4.844e-21	0.468172	0.011132	2.22507e-308	-0.541468	0.0588823	3.72349e-20	2736	0.319557	FALSE	MAPT	Promoter
cg23659289	17	43472725	rs1560310	17	43978534	A	G	0.239563	-0.2506	0.0269	1.3e-20	0.619355	0.0107978	2.22507e-308	-0.404614	0.0440014	3.73277e-20	2785	0.307214	FALSE	ARHGAP27	Promoter
cg11434527	17	43921565	rs62056789	17	43975415	C	A	0.239563	-0.2509	0.0269	1.188e-20	-0.581328	0.0113162	2.22507e-308	0.431598	0.0470299	4.42851e-20	2895	0.29778	FALSE	LOC100128977	Gene body
cg03954353	17	43715162	rs62055491	17	43951120	C	T	0.239563	-0.2503	0.027	1.6e-20	0.574867	0.0111581	2.22507e-308	-0.435405	0.0477217	7.25057e-20	2586	0.309109	FALSE	C17orf69	CTCF binding site
cg24063856	17	43863303	rs62054384	17	43804306	C	T	0.239563	-0.2532	0.0269	5.064e-21	-0.376535	0.0113211	1.48379e-242	0.672447	0.0742467	1.34173e-19	2483	0.391805	FALSE	CRHR1	Gene body
cg19832721	17	44249866	rs199457	17	44795469	T	C	0.224652	-0.2428	0.0268	1.431e-19	1.17033	0.0077545	2.22507e-308	-0.207462	0.0229407	1.51842e-19	3434	0.279886	FALSE	KIAA1267	TSS1500
cg17911788	17	44343683	rs199457	17	44795469	T	C	0.224652	-0.2428	0.0268	1.431e-19	-1.04081	0.0088065	2.22507e-308	0.233281	0.0258248	1.66724e-19	3036	0.286546	FALSE	NA	Promoter
cg07368061	17	44090862	rs199457	17	44795469	T	C	0.224652	-0.2428	0.0268	1.431e-19	-0.854872	0.0091836	2.22507e-308	0.284019	0.0314978	1.93141e-19	3044	0.285168	FALSE	MAPT	Promoter flanking region
cg13732302	17	44222207	rs55787734	17	43799052	G	A	0.239563	-0.2546	0.0271	6.146e-21	-0.364284	0.0113459	3.50487e-226	0.698904	0.0775118	1.93746e-19	2681	0.313477	FALSE	KIAA1267	Gene body
cg09764761	17	44105544	rs199457	17	44795469	T	C	0.224652	-0.2428	0.0268	1.431e-19	-0.799731	0.0093481	2.22507e-308	0.303602	0.0336986	2.0733e-19	2985	0.282865	FALSE	MAPT	Promoter flanking region
cg05721485	17	44071124	rs2019822	17	43959918	A	T	0.239563	-0.2507	0.0269	1.355e-20	0.401568	0.0114469	1.31686e-269	-0.624303	0.069311	2.11251e-19	2581	0.243965	FALSE	MAPT	Enhancer
cg11117266	17	43971461	rs62055516	17	43956390	C	T	0.239563	-0.2506	0.027	1.446e-20	-0.401034	0.0113014	8.28472e-276	0.624885	0.0695909	2.72225e-19	2543	0.232633	FALSE	MAPT	Promoter
cg00891649	17	43972573	rs199457	17	44795469	T	C	0.224652	-0.2428	0.0268	1.431e-19	-0.62937	0.0098689	2.22507e-308	0.385783	0.0430098	2.97476e-19	2959	0.299058	FALSE	MAPT	Promoter
cg16228356	17	43848958	rs169201	17	44790203	G	A	0.224652	-0.2258	0.0253	3.953e-19	-0.874802	0.0090615	2.22507e-308	0.258116	0.0290442	6.27778e-19	3225	0.260957	FALSE	NA	Promoter flanking region
cg23616531	17	44269258	rs199456	17	44797919	T	C	0.224652	-0.2268	0.0253	2.915e-19	-0.592381	0.0099345	2.22507e-308	0.382862	0.0431889	7.66358e-19	2948	0.297931	FALSE	NA	Promoter
cg03417975	17	44259482	rs199451	17	44801784	A	G	0.222664	-0.2266	0.0253	3.084e-19	0.572343	0.0099843	2.22507e-308	-0.395916	0.0447406	8.81799e-19	2852	0.300521	FALSE	NA	Intergenic
cg05533539	17	44104521	rs169201	17	44790203	G	A	0.224652	-0.2258	0.0253	3.953e-19	-0.556184	0.0099613	2.22507e-308	0.405981	0.046066	1.21817e-18	2745	0.301452	FALSE	MAPT	Promoter flanking region
cg08670715	17	44341754	rs169201	17	44790203	G	A	0.224652	-0.2258	0.0253	3.953e-19	0.572399	0.0104505	2.22507e-308	-0.39448	0.0447828	1.26576e-18	3035	0.300466	FALSE	NA	Intergenic
cg26855231	17	44249543	rs169201	17	44790203	G	A	0.224652	-0.2258	0.0253	3.953e-19	0.552963	0.0101036	2.22507e-308	-0.408345	0.0463578	1.26778e-18	2730	0.299942	FALSE	KIAA1267	1stExon
cg01934064	17	44064242	rs169201	17	44790203	G	A	0.224652	-0.2258	0.0253	3.953e-19	0.541994	0.0100484	2.22507e-308	-0.41661	0.0473142	1.30645e-18	2720	0.29967	FALSE	MAPT	Gene body
cg14374015	17	44249569	rs538628	17	44787313	C	G	0.224652	-0.225	0.0253	6.324e-19	0.628377	0.0100284	2.22507e-308	-0.358065	0.0406659	1.30808e-18	2880	0.297492	FALSE	KIAA1267	1stExon
cg01640727	17	44029468	rs199439	17	44793503	G	A	0.224652	-0.2264	0.0253	3.2e-19	-0.441873	0.0101624	2.22507e-308	0.512365	0.0584563	1.86909e-18	2665	0.325207	FALSE	MAPT	5'UTR
cg07368127	17	44230994	rs538628	17	44787313	C	G	0.224652	-0.225	0.0253	6.324e-19	0.503206	0.0108118	2.22507e-308	-0.447133	0.0511872	2.43134e-18	2843	0.309678	FALSE	KIAA1267	Gene body
cg22192454	17	44135007	rs28439143	17	43987723	A	G	0.239563	-0.25	0.027	1.816e-20	0.304196	0.011754	1.10996e-147	-0.821839	0.0942682	2.82928e-18	2734	0.276218	FALSE	KIAA1267	Promoter flanking region
cg05186793	17	44235520	rs538628	17	44787313	C	G	0.224652	-0.225	0.0253	6.324e-19	0.449337	0.0111165	2.22507e-308	-0.500738	0.0576519	3.76944e-18	2999	0.12877	FALSE	KIAA1267	Gene body
cg14202850	17	43974869	rs199439	17	44793503	G	A	0.224652	-0.2264	0.0253	3.2e-19	0.365072	0.0102804	3.27677e-276	-0.620152	0.071468	4.05099e-18	2467	0.363175	FALSE	MAPT	5'UTR
cg05772917	17	44027251	rs199439	17	44793503	G	A	0.224652	-0.2264	0.0253	3.2e-19	0.362556	0.0104272	6.8558e-265	-0.624455	0.0720563	4.46747e-18	2495	0.0183113	FALSE	MAPT	5'UTR
cg19976404	17	44250487	rs538628	17	44787313	C	G	0.224652	-0.225	0.0253	6.324e-19	-0.40142	0.0105171	2.22507e-308	0.56051	0.0647145	4.66501e-18	2600	0.202173	FALSE	KIAA1267	TSS1500
cg21214508	17	44248233	rs169201	17	44790203	G	A	0.224652	-0.2258	0.0253	3.953e-19	-0.365845	0.0103336	1.5116e-274	0.617201	0.0713185	4.96596e-18	2647	0.266005	FALSE	KIAA1267	1stExon
cg05301556	17	43971177	rs199447	17	44812188	T	C	0.222664	-0.2271	0.0253	2.707e-19	-0.325383	0.010078	1.08375e-228	0.697947	0.0807036	5.22859e-18	2800	0.314878	FALSE	MAPT	Promoter
cg00480298	17	44068857	rs199451	17	44801784	A	G	0.222664	-0.2266	0.0253	3.084e-19	0.327953	0.0105118	1.11545e-213	-0.690953	0.0802613	7.38331e-18	2479	0.249717	FALSE	MAPT	Gene body
cg04491389	17	44214771	rs199451	17	44801784	A	G	0.222664	-0.2266	0.0253	3.084e-19	-0.31571	0.0103004	2.6227e-206	0.717748	0.0834883	8.18354e-18	2636	0.0163647	FALSE	KIAA1267	Gene body
cg02301815	17	44249491	rs199456	17	44797919	T	C	0.224652	-0.2268	0.0253	2.915e-19	-0.301831	0.010444	1.19533e-183	0.751413	0.0877616	1.10943e-17	2587	0.0186321	FALSE	KIAA1267	1stExon
cg10224600	17	43975063	rs199448	17	44809001	G	A	0.222664	-0.227	0.0253	2.739e-19	0.279059	0.010491	6.8187e-156	-0.813449	0.0956806	1.86818e-17	2456	0.278357	FALSE	MAPT	5'UTR
cg12633764	17	43978756	rs62056789	17	43975415	C	A	0.239563	-0.2509	0.0269	1.188e-20	0.240835	0.0117577	3.04002e-93	-1.04179	0.12273	2.09283e-17	2422	0.250759	FALSE	MAPT	5'UTR
cg20840174	17	44087784	rs113796169	17	44005254	A	T	0.240557	-0.2504	0.0269	1.477e-20	-0.238358	0.0115731	2.99003e-94	1.05052	0.123846	2.20546e-17	2421	0.211115	FALSE	MAPT	Gene body
cg08318660	17	44122580	rs169201	17	44790203	G	A	0.224652	-0.2258	0.0253	3.953e-19	0.264795	0.0103874	2.41998e-143	-0.852734	0.101232	3.65204e-17	2533	0.253116	FALSE	KIAA1267	Promoter flanking region
cg03575189	17	44344142	rs538628	17	44787313	C	G	0.224652	-0.225	0.0253	6.324e-19	-0.257601	0.010494	4.61993e-133	0.873445	0.104461	6.19506e-17	2591	0.0121835	FALSE	NA	Promoter
cg10955972	17	43976002	rs199447	17	44812188	T	C	0.222664	-0.2271	0.0253	2.707e-19	0.234911	0.0108551	7.44009e-104	-0.96675	0.116598	1.11997e-16	2406	0.384191	FALSE	MAPT	5'UTR
cg08862499	17	44271469	rs169201	17	44790203	G	A	0.224652	-0.2258	0.0253	3.953e-19	-0.221415	0.0105283	3.46007e-98	1.01981	0.124129	2.10948e-16	2264	0.291326	FALSE	NA	Promoter
cg12604352	17	44073915	rs199533	17	44828931	A	G	0.222664	-0.2224	0.0252	1.246e-18	-0.248205	0.0110997	9.35985e-111	0.896035	0.10915	2.22719e-16	2420	0.322724	FALSE	MAPT	Gene body
cg24477401	17	43484506	rs34286926	17	43495852	G	A	0.195825	-0.2234	0.0273	3.085e-16	-0.932911	0.0102095	2.22507e-308	0.239466	0.0293804	3.62326e-16	2873	0.303015	FALSE	ARHGAP27	TSS1500
cg08113562	17	43508428	rs34465449	17	43511435	A	C	0.193837	-0.2226	0.0275	5.499e-16	1.15089	0.0091524	2.22507e-308	-0.193415	0.023944	6.59312e-16	3114	0.293042	FALSE	SH3D20	Promoter
cg04382470	17	43974975	rs56042957	17	43992244	A	G	0.239563	-0.2497	0.027	2.37e-20	0.191189	0.0115882	3.75536e-61	-1.30604	0.161895	7.19277e-16	2379	0.294012	FALSE	MAPT	5'UTR
cg15072306	17	43922875	rs199439	17	44793503	G	A	0.224652	-0.2264	0.0253	3.2e-19	-0.194676	0.0106835	3.44299e-74	1.16296	0.144785	9.56415e-16	2401	0.0142417	FALSE	LOC100128977	Gene body
cg27551605	17	43862910	rs199451	17	44801784	A	G	0.222664	-0.2266	0.0253	3.084e-19	-0.184301	0.0105716	4.59196e-68	1.22951	0.154332	1.6303e-15	2412	0.0176052	FALSE	CRHR1	Gene body
cg15463457	4	90823130	rs983361	4	90761944	T	G	0.2167	-0.2222	0.0207	6.109e-27	-0.130424	0.0109936	1.83e-32	1.70368	0.214039	1.725e-15	183	0.708306	FALSE	MMRN1	CTCF binding site
cg07067577	17	43506829	rs2077606	17	43529293	A	G	0.193837	-0.2232	0.0276	5.639e-16	-0.435221	0.0114885	2.22507e-308	0.512842	0.0648448	2.59957e-15	2449	1.17496e-05	FALSE	SH3D20	Promoter
cg11909912	17	43974919	rs739643	17	43946707	C	T	0.239563	-0.2496	0.027	2.244e-20	0.175423	0.011709	9.63696e-51	-1.42285	0.180856	3.62402e-15	2351	0.188084	FALSE	MAPT	5'UTR
cg00715050	17	43472920	rs55823844	17	43978320	A	G	0.239563	-0.2503	0.0269	1.461e-20	0.167424	0.0116079	3.69597e-47	-1.495	0.191203	5.32706e-15	2308	0.307165	FALSE	ARHGAP27	Promoter
cg19943578	17	43483527	rs62065385	17	43534694	T	C	0.195825	-0.2235	0.0276	5.291e-16	-0.342255	0.0123599	9.03001e-169	0.653023	0.0840192	7.70741e-15	2414	0.293158	FALSE	ARHGAP27	Promoter
cg08473090	17	43861104	rs199533	17	44828931	A	G	0.222664	-0.2224	0.0252	1.246e-18	0.167281	0.0105732	2.22202e-56	-1.3295	0.172497	1.28446e-14	2343	0.0122742	FALSE	CRHR1	Promoter
cg07778819	17	43862927	rs169201	17	44790203	G	A	0.224652	-0.2258	0.0253	3.953e-19	-0.155938	0.0105948	4.911e-49	1.44801	0.189742	2.32063e-14	2328	0.301854	FALSE	CRHR1	Gene body
cg07163735	17	43971906	rs58879558	17	44095467	C	T	0.250497	-0.2383	0.025	1.363e-21	0.153926	0.0129008	8.11499e-33	-1.54815	0.207882	9.53087e-14	2485	0.75122	FALSE	MAPT	Promoter
cg06491244	17	44851046	rs7224296	17	44800046	G	A	0.302187	-0.17	0.0215	2.861e-15	0.205042	0.0100333	7.98994e-93	-0.829098	0.112431	1.65271e-13	1656	0.385021	FALSE	WNT3	Gene body
cg19156875	17	43974446	rs199533	17	44828931	A	G	0.222664	-0.2224	0.0252	1.246e-18	0.141228	0.0105857	1.32999e-40	-1.57476	0.213943	1.83006e-13	2355	0.0164166	FALSE	MAPT	Promoter
cg24677220	17	44075684	rs2316772	17	43946423	C	A	0.241551	-0.2513	0.027	1.527e-20	0.145614	0.0124141	8.97798e-32	-1.7258	0.236704	3.07762e-13	2338	0.351606	FALSE	MAPT	Gene body
cg20888521	17	43977917	rs62055515	17	43956370	T	G	0.239563	-0.2506	0.027	1.447e-20	0.129904	0.0118187	4.20197e-28	-1.92912	0.272036	1.32777e-12	2328	0.238039	FALSE	MAPT	5'UTR
cg22659356	2	169104591	rs4613239	2	169119609	G	C	0.121272	0.1784	0.0248	6.215e-13	0.381643	0.0132219	3.33728e-183	0.467453	0.0669698	2.95077e-12	164	1.49582e-08	FALSE	STK39	Promoter
cg00699617	17	44026428	rs199454	17	44800110	G	A	0.259443	-0.2079	0.0229	1.008e-19	-0.111805	0.0104065	6.335e-27	1.85948	0.268153	4.07927e-12	2121	0.426702	FALSE	MAPT	CTCF binding site
cg09250749	17	44271316	rs199447	17	44812188	T	C	0.222664	-0.2271	0.0253	2.707e-19	0.115353	0.0106021	1.43201e-27	-1.96873	0.284333	4.38953e-12	2371	0.293993	FALSE	NA	Promoter
cg16734549	17	43488551	rs34063617	17	43491003	A	G	0.196819	-0.2224	0.0273	3.757e-16	0.156526	0.0121833	8.87598e-38	-1.42085	0.20652	5.98611e-12	2251	0.33393	FALSE	ARHGAP27	Promoter
cg00140914	17	44859215	rs199501	17	44862613	A	G	0.252485	-0.19	0.0229	1.149e-16	0.126275	0.0103149	1.85401e-34	-1.50465	0.219076	6.50357e-12	1603	0.349649	FALSE	WNT3	Gene body
cg21092324	4	90816310	rs113471851	4	90818428	G	C	0.0377734	0.3104	0.0441	1.991e-12	0.640279	0.0206953	3.64086e-210	0.484789	0.0706361	6.73444e-12	562	4.26308e-29	FALSE	MMRN1	Promoter
cg25342861	17	45177598	rs9896243	17	44826056	G	C	0.225646	-0.2185	0.0251	3.625e-18	0.110824	0.0106097	1.53601e-25	-1.97159	0.294825	2.27289e-11	31	0.0328185	FALSE	NA	Promoter
cg03723148	17	43921863	rs7207373	17	43770712	T	C	0.264414	-0.219	0.0258	1.977e-17	-0.122187	0.0114224	1.049e-26	1.79233	0.269552	2.94505e-11	2281	0.288232	FALSE	LOC100128977	Gene body
cg08929103	17	43860355	rs199528	17	44843136	T	C	0.220676	-0.2177	0.0266	2.836e-16	-0.125183	0.0110836	1.39801e-29	1.73905	0.262411	3.42095e-11	2306	0.257628	FALSE	CRHR1	CTCF binding site
cg08333931	17	43507875	rs12947718	17	43493101	A	G	0.196819	-0.223	0.0273	3.192e-16	0.129293	0.0119281	2.24199e-27	-1.72477	0.264393	6.86825e-11	2266	0.301743	FALSE	SH3D20	Promoter
cg10159607	17	43716515	rs62056839	17	43989221	C	T	0.239563	-0.2502	0.0269	1.553e-20	-0.106476	0.0118892	3.37801e-19	2.34983	0.364244	1.10918e-10	2269	0.234093	FALSE	C17orf69	Gene body
cg10780632	17	43973522	rs7210728	17	43968415	A	G	0.363817	-0.1363	0.0214	1.986e-10	0.95668	0.008451	2.22507e-308	-0.142472	0.0224044	2.02937e-10	3172	0.287253	FALSE	MAPT	Promoter
cg19108736	17	43977403	rs62055515	17	43956370	T	G	0.239563	-0.2506	0.027	1.447e-20	0.103321	0.0118359	2.559e-18	-2.42545	0.381428	2.03256e-10	2187	0.200582	FALSE	MAPT	5'UTR
cg12577105	17	43860685	rs199445	17	44817408	T	C	0.222664	-0.2267	0.0253	3.041e-19	0.0920841	0.0106125	4.06599e-18	-2.46188	0.394953	4.56574e-10	2284	0.35434	FALSE	CRHR1	CTCF binding site
cg26413900	17	43985654	rs7210728	17	43968415	A	G	0.363817	-0.1363	0.0214	1.986e-10	-0.247011	0.0111972	7.66003e-108	0.551798	0.0901746	9.40364e-10	2470	0.328913	FALSE	MAPT	Enhancer
cg17554502	17	44271559	rs199513	17	44856932	A	G	0.2167	-0.1978	0.0248	1.687e-15	0.105588	0.0110993	1.85201e-21	-1.87332	0.306504	9.84522e-10	2467	3.21364e-06	FALSE	NA	Promoter
cg05624853	16	31000466	rs4889599	16	30968589	C	T	0.365805	-0.1126	0.0183	7.34e-10	-0.238854	0.0086751	7.0259e-167	0.471418	0.0785058	1.91466e-09	368	0.39416	FALSE	HSD3B7	3'UTR
cg09162137	16	30995627	rs11150601	16	30977799	G	A	0.364811	-0.112	0.0183	9.018e-10	-0.266815	0.0087	1.50503e-206	0.419767	0.0699394	1.95053e-09	445	0.762295	FALSE	HSD3B7	CTCF binding site
cg18258770	4	90757814	rs2737023	4	90739505	C	T	0.300199	0.1248	0.0198	2.978e-10	0.181648	0.00952254	4.02899e-81	0.687043	0.114798	2.16679e-09	311	5.46052e-28	FALSE	SNCA	Promoter
cg07359991	16	30995944	rs2305884	16	30970741	G	A	0.365805	-0.1126	0.0183	7.353e-10	-0.225091	0.00913932	6.20001e-134	0.500242	0.0837992	2.37935e-09	398	0.718575	FALSE	HSD3B7	CTCF binding site
cg03882071	17	43922210	rs12373139	17	43924130	A	G	0.239563	-0.2501	0.027	1.693e-20	-0.0939359	0.0121835	1.257e-14	2.66245	0.44929	3.10566e-09	2162	0.258491	FALSE	LOC100128977	Gene body
cg16656794	17	44068842	rs17563986	17	43991272	G	A	0.239563	-0.2502	0.0269	1.525e-20	0.0914735	0.0120103	2.612e-14	-2.73522	0.464171	3.79933e-09	2304	0.361837	FALSE	MAPT	Gene body
cg18081818	7	23246105	rs1637221	7	23232659	C	T	0.370775	-0.1028	0.0176	5.455e-09	-0.772025	0.0076148	2.22507e-308	0.133156	0.022835	5.5017e-09	1242	0.797985	FALSE	NA	Promoter
cg09755872	7	23245557	rs1637221	7	23232659	C	T	0.370775	-0.1028	0.0176	5.455e-09	-0.625065	0.0080075	2.22507e-308	0.164463	0.0282358	5.72406e-09	891	0.783018	FALSE	NA	Promoter
cg03836283	17	44058856	rs199529	17	44837217	C	A	0.242545	-0.215	0.0235	6.119e-20	0.0802766	0.0106287	4.25999e-14	-2.67824	0.459824	5.7288e-09	2367	0.163305	FALSE	MAPT	Gene body
cg20854539	2	135475426	rs57891859	2	135464616	G	A	0.313121	-0.1112	0.019	4.928e-09	0.46096	0.0094815	2.22507e-308	-0.241236	0.0415159	6.22201e-09	945	0.0192099	FALSE	TMEM163	Promoter
cg27503360	17	43890749	rs12938031	17	43854502	G	A	0.388668	-0.1164	0.0199	4.904e-09	-0.387456	0.0100708	2.22507e-308	0.300421	0.0519508	7.34695e-09	2515	0.291673	FALSE	CRHR1	Enhancer
cg12297030	17	43662878	rs76640332	17	44189858	A	G	0.229622	-0.2559	0.0271	3.642e-21	0.101808	0.0140003	3.545e-13	-2.51355	0.436269	8.33914e-09	2335	0.0013658	FALSE	NA	Promoter
cg26872305	2	169104523	rs4613239	2	169119609	G	C	0.121272	0.1784	0.0248	6.215e-13	0.128073	0.0134342	1.52299e-21	1.39295	0.242581	9.34403e-09	18	0.0390763	FALSE	STK39	Promoter
cg13947929	17	43863356	rs12938031	17	43854502	G	A	0.388668	-0.1164	0.0199	4.904e-09	-0.272059	0.0102599	6.2182e-155	0.427849	0.0749044	1.11702e-08	2428	0.326041	FALSE	CRHR1	Gene body
cg09373102	16	30856600	rs12926295	16	30890538	C	T	0.39165	-0.1028	0.018	1.145e-08	-0.255126	0.0089489	9.01103e-179	0.402938	0.0719551	2.14532e-08	347	0.720618	FALSE	NA	Intergenic
cg19878838	4	77135506	rs7685696	4	77139510	G	A	0.392644	0.0962	0.017	1.633e-08	0.244464	0.0085705	5.92457e-179	0.393514	0.0708952	2.84616e-08	465	0.65967	FALSE	SCARB2	Promoter
cg15323584	17	44022846	rs199529	17	44837217	C	A	0.242545	-0.215	0.0235	6.119e-20	0.0730417	0.0107418	1.048e-11	-2.94352	0.539355	4.82918e-08	1960	0.350672	FALSE	MAPT	5'UTR
cg00054692	7	23338750	rs466240	7	23338774	C	T	0.423459	-0.0958	0.0177	6.678e-08	0.274792	0.0084234	1.97127e-233	-0.348627	0.0652929	9.32341e-08	417	0.751111	FALSE	C7orf30	Promoter
cg06270993	7	23338250	rs466240	7	23338774	C	T	0.423459	-0.0958	0.0177	6.678e-08	-0.223171	0.0084908	2.93403e-152	0.429267	0.0809755	1.15044e-07	370	0.385399	FALSE	C7orf30	Promoter
cg04477789	16	30935822	rs35675346	16	30936081	A	G	0.250497	-0.1237	0.0207	2.409e-09	-0.114698	0.0100733	4.89001e-30	1.07849	0.20382	1.21395e-07	108	0.796639	FALSE	FBXL19	Promoter
cg00022871	17	43884358	rs12938031	17	43854502	G	A	0.388668	-0.1164	0.0199	4.904e-09	-0.12452	0.0104188	6.383e-33	0.934792	0.177928	1.49015e-07	2354	0.273427	FALSE	CRHR1	Gene body
cg03418659	16	31128414	rs12716981	16	31118024	A	C	0.393638	0.0933	0.0178	1.52e-07	0.659534	0.0079411	2.22507e-308	0.141464	0.0270425	1.68445e-07	668	0.840904	FALSE	MYST1	Promoter
cg21599336	11	133910341	rs1793680	11	133798762	T	C	0.377734	-0.0953	0.0175	5.006e-08	-0.159692	0.00878312	7.20104e-74	0.596772	0.114395	1.82096e-07	51	0.803444	FALSE	LOC100128239	Gene body
cg06205614	16	31128351	rs749767	16	31124407	G	A	0.394632	0.093	0.0178	1.66e-07	0.323652	0.0086834	4.58378e-304	0.287346	0.0555351	2.28973e-07	278	0.00474505	FALSE	MYST1	Promoter
cg02220965	16	31128310	rs1978485	16	31131121	C	T	0.393638	0.0922	0.0178	2.089e-07	0.687725	0.0078492	2.22507e-308	0.134065	0.0259276	2.3316e-07	668	0.778029	FALSE	MYST1	Promoter
cg08374890	16	31117067	rs1549293	16	31141993	T	C	0.38171	0.0932	0.0178	1.765e-07	0.286077	0.0087618	7.8756e-234	0.325786	0.0630159	2.34218e-07	448	0.0714276	FALSE	NA	Promoter
cg01152015	11	133820837	rs329637	11	133805585	T	C	0.4334	-0.0903	0.0173	1.635e-07	0.293132	0.0084137	6.06274e-266	-0.308052	0.0596764	2.4427e-07	320	0.283825	FALSE	IGSF9B	Promoter
cg02070118	4	952128	rs34311866	4	951947	C	T	0.186879	0.2272	0.0231	7.974e-23	0.476572	0.0118217	2.22507e-308	0.476738	0.049893	1.23318e-21	NA	NA	NA	TMEM175	Gene body
cg18878992	17	43974344	rs76632685	17	43974477	T	A	0.240557	-0.2505	0.0269	1.368e-20	1.06708	0.0092368	2.22507e-308	-0.234753	0.0252908	1.66077e-20	NA	NA	NA	MAPT	Promoter
cg23952828	17	44246087	rs538628	17	44787313	C	G	0.224652	-0.225	0.0253	6.324e-19	0.436872	0.0108008	2.22507e-308	-0.515025	0.059295	3.76046e-18	NA	NA	NA	NA	Intergenic
cg09237302	4	906077	rs11248057	4	906131	G	C	0.285288	0.1831	0.0197	1.379e-20	-0.185591	0.0101101	2.90301e-75	-0.986581	0.118978	1.11241e-16	NA	NA	NA	GAK	Promoter flanking region
cg02057501	4	898773	rs6599388	4	939087	T	C	0.300199	0.179	0.0191	5.988e-21	0.1582	0.00985607	5.61996e-58	1.13148	0.139806	5.81125e-16	NA	NA	NA	GAK	Gene body
cg05178683	4	958773	rs4690326	4	953698	A	C	0.482107	0.1172	0.0175	2.24e-11	-0.378855	0.0088548	2.22507e-308	-0.309354	0.0467543	3.67615e-11	NA	NA	NA	DGKQ	Gene body
cg27494429	4	997540	rs3733345	4	954247	G	T	0.482107	0.1172	0.0175	2.241e-11	-0.281721	0.0090388	2.89339e-213	-0.416014	0.063536	5.84321e-11	NA	NA	NA	IDUA	Gene body
cg18586891	4	952366	rs11248059	4	960331	G	C	0.119284	0.1705	0.0275	5.347e-10	0.708845	0.0127262	2.22507e-308	0.240532	0.0390351	7.18574e-10	NA	NA	NA	TMEM175	3'UTR
cg07828340	4	882639	rs11726912	4	887868	C	A	0.119284	0.1742	0.0285	1.008e-09	0.776401	0.0132019	2.22507e-308	0.224369	0.0369055	1.20533e-09	NA	NA	NA	GAK	Gene body
cg14530993	4	882597	rs3775126	4	886345	T	C	0.119284	0.1739	0.0285	1.081e-09	0.876282	0.0129535	2.22507e-308	0.198452	0.0326558	1.22388e-09	NA	NA	NA	GAK	Gene body
cg14314458	4	963830	rs11726637	4	972231	A	G	0.121272	0.1671	0.0276	1.378e-09	0.413929	0.0132832	3.50809e-213	0.403693	0.067925	2.79484e-09	NA	NA	NA	DGKQ	Gene body
cg12601576	4	906860	rs62294484	4	935571	G	A	0.122266	0.1687	0.0282	2.141e-09	-0.588571	0.013258	2.22507e-308	-0.286626	0.0483457	3.05375e-09	NA	NA	NA	GAK	Promoter flanking region
cg15199181	1	205670604	rs823116	1	205720483	G	A	0.465209	-0.1007	0.0171	3.655e-09	-0.604305	0.0077819	2.22507e-308	0.166638	0.0283782	4.30494e-09	NA	NA	NA	NA	Promoter flanking region
cg00247629	4	995263	rs748483	4	952409	G	A	0.119284	0.165	0.0274	1.718e-09	-0.346874	0.0132555	6.09822e-151	-0.475677	0.0810557	4.39714e-09	NA	NA	NA	IDUA	Gene body
cg20456258	4	962124	rs3733349	4	954311	T	C	0.44831	-0.1032	0.0177	5.248e-09	0.942162	0.0069616	2.22507e-308	-0.109535	0.018804	5.70766e-09	NA	NA	NA	DGKQ	Gene body
cg22718636	4	961658	rs3733349	4	954311	T	C	0.44831	-0.1032	0.0177	5.248e-09	0.907881	0.007092	2.22507e-308	-0.113671	0.0195162	5.7294e-09	NA	NA	NA	DGKQ	Gene body
cg07007312	4	961505	rs3733349	4	954311	T	C	0.44831	-0.1032	0.0177	5.248e-09	0.811856	0.0075687	2.22507e-308	-0.127116	0.0218341	5.81774e-09	NA	NA	NA	DGKQ	Gene body
cg24158141	4	959998	rs3733349	4	954311	T	C	0.44831	-0.1032	0.0177	5.248e-09	0.523638	0.0085445	2.22507e-308	-0.197083	0.0339546	6.4636e-09	NA	NA	NA	DGKQ	Gene body
cg11107149	4	960835	rs3733349	4	954311	T	C	0.44831	-0.1032	0.0177	5.248e-09	0.393058	0.0088329	2.22507e-308	-0.262557	0.0454164	7.42154e-09	NA	NA	NA	DGKQ	Gene body
cg06494872	4	959128	rs3733349	4	954311	T	C	0.44831	-0.1032	0.0177	5.248e-09	0.234623	0.00909793	1.19e-146	-0.439854	0.0773442	1.29311e-08	NA	NA	NA	DGKQ	Gene body
cg26300313	4	864100	rs11248051	4	858332	T	C	0.116302	0.1631	0.0287	1.241e-08	1.2236	0.0119198	2.22507e-308	0.133295	0.0234913	1.39307e-08	NA	NA	NA	GAK	Gene body
cg11017086	4	979022	rs1377586	4	961373	A	G	0.44831	-0.1011	0.0177	1.084e-08	-0.396567	0.0089469	2.22507e-308	0.254938	0.0450021	1.47006e-08	NA	NA	NA	SLC26A1	Promoter
cg23958868	4	979079	rs1377586	4	961373	A	G	0.44831	-0.1011	0.0177	1.084e-08	-0.383167	0.0089749	2.22507e-308	0.263853	0.0466055	1.50125e-08	NA	NA	NA	SLC26A1	Promoter
cg23992470	4	843637	rs12651368	4	856787	A	G	0.116302	0.162	0.0287	1.561e-08	0.887901	0.0137337	2.22507e-308	0.182453	0.0324464	1.87444e-08	NA	NA	NA	GAK	Gene body
cg09821112	1	205719462	rs823114	1	205719532	G	A	0.464215	-0.1002	0.0171	4.348e-09	-0.148809	0.008554	8.782e-68	0.673346	0.121256	2.80652e-08	NA	NA	NA	NUCKS1	Promoter
cg05051117	1	205719564	rs823114	1	205719532	G	A	0.464215	-0.1002	0.0171	4.348e-09	-0.146243	0.00856948	2.67903e-65	0.685162	0.12363	2.98945e-08	NA	NA	NA	NUCKS1	Promoter
cg02234043	4	864017	rs12651368	4	856787	A	G	0.116302	0.162	0.0287	1.561e-08	0.361033	0.0138926	6.85996e-149	0.448712	0.0813476	3.46836e-08	NA	NA	NA	GAK	Gene body
cg00788025	4	962749	rs3733349	4	954311	T	C	0.44831	-0.1032	0.0177	5.248e-09	0.148389	0.00918774	1.12199e-58	-0.69547	0.126816	4.15598e-08	NA	NA	NA	DGKQ	Gene body
cg24819835	4	15780011	rs4698120	4	15743332	T	C	0.415507	-0.0998	0.0168	3.137e-09	0.119089	0.00849806	1.28499e-44	-0.838026	0.153222	4.51667e-08	NA	NA	NA	CD38	Promoter
cg23092788	4	949558	rs3733349	4	954311	T	C	0.44831	-0.1032	0.0177	5.248e-09	-0.129259	0.00919984	7.68311e-45	0.798394	0.148256	7.23512e-08	NA	NA	NA	TMEM175	Gene body
cg06595176	4	943562	rs6815138	4	941290	C	A	0.389662	-0.1088	0.0177	8.41e-10	0.0983982	0.00897853	5.99799e-28	-1.10571	0.206244	8.26816e-08	NA	NA	NA	TMEM175	Gene body
cg08222618	4	941054	rs6813110	4	942660	T	C	0.350895	-0.0972	0.0182	8.704e-08	0.928974	0.006957	2.22507e-308	-0.104632	0.0196072	9.48139e-08	NA	NA	NA	TMEM175	5'UTR
cg15105011	4	940614	rs6813110	4	942660	T	C	0.350895	-0.0972	0.0182	8.704e-08	0.841535	0.007372	2.22507e-308	-0.115503	0.0216508	9.56373e-08	NA	NA	NA	TMEM175	5'UTR
cg01437235	4	939027	rs6813110	4	942660	T	C	0.350895	-0.0972	0.0182	8.704e-08	0.632021	0.0080971	2.22507e-308	-0.153792	0.0288638	9.91898e-08	NA	NA	NA	TMEM175	5'UTR
cg16817180	4	981485	rs6842493	4	914638	C	T	0.324056	-0.1072	0.0187	1.023e-08	0.123566	0.00941215	2.26499e-39	-0.867552	0.165135	1.49152e-07	NA	NA	NA	IDUA	Promoter
cg08639339	1	205648336	rs6673687	1	205670369	T	A	0.39662	-0.0923	0.0176	1.543e-07	-0.706685	0.0077723	2.22507e-308	0.13061	0.0249464	1.64435e-07	NA	NA	NA	SLC45A3	Promoter
cg09216008	4	939597	rs6813110	4	942660	T	C	0.350895	-0.0972	0.0182	8.704e-08	0.23356	0.0088507	1.84142e-153	-0.416168	0.0795043	1.65401e-07	NA	NA	NA	TMEM175	5'UTR
cg01455178	1	205648187	rs6673687	1	205670369	T	A	0.39662	-0.0923	0.0176	1.543e-07	-0.561217	0.0081534	2.22507e-308	0.164464	0.0314513	1.70279e-07	NA	NA	NA	SLC45A3	Promoter
cg17723122	1	205641542	rs6673687	1	205670369	T	A	0.39662	-0.0923	0.0176	1.543e-07	0.250574	0.0087383	7.72937e-181	-0.368354	0.0714036	2.48597e-07	NA	NA	NA	SLC45A3	CTCF binding site
